# Molecular Underpinnings of Retinal Traits Shared with Major Psychiatric Disorders

**DOI:** 10.64898/2026.08.31.26361809

**Authors:** Piotr Jaholkowski, Nadine Parker, Imre Odin Sveen, Erik D Wiström, Vera Fominykh, Attila Szabo, Pravesh Parekh, Oleksandr Frei, Olav B. Smeland, Kevin S O’Connell, Srdjan Djurovic, Anders M. Dale, Alexey A. Shadrin, Ole A. Andreassen

## Abstract

Recent large-scale studies have enabled new knowledge about genetic underpinnings of morphological and electrophysiological alterations of the retina. Variation in retinal traits, often of neurodevelopmental origin, have been linked to major psychiatric disorders (MPDs). Here, we investigate the genetic overlap between MPDs and key retinal traits to identify underlying molecular mechanisms. We obtained genome-wide associations studies data for bipolar disorder (BD), major depression (MD), schizophrenia (SCZ), and the retinal traits retinal nerve fibre layer thickness (RNFL), ganglion cell inner plexiform layer thickness (GCIPL), and vertical cup-disc ratio (VCDR). We estimated the number of trait-influencing variants shared between traits with MiXeR and identified shared genetic loci with condFDR. Subsequently, we examined the biological pathways of the genes mapped to shared loci. This revealed that GCIPL shared the most genetic variants with MPDs (∼60%), followed by RNFL (∼40%), and VCDR (∼20%). The genetic variants shared between retinal traits and MPDs showed disorder-specific patterns with more pronounced overlaps of SCZ and BD with RNFL, and MD negatively correlated with GCIPL. Gene-pathway analysis highlighted the importance of GABAergic neurotransmission and a two-stage neurodevelopmental process in SCZ, whereas the role of mitochondria and a weaker developmental component were observed in BD. The results also implicated synaptic functioning and gene-expression processes in MD. Furthermore, polygenic analysis suggested that the genetic architecture of retinal traits can distinguish between MPDs. Our findings indicate shared genetic underpinnings between retinal traits and SCZ, BD, and MD, implicating altered neurodevelopment and neurotransmission underlying the retinal link to major psychiatric disorders.
