## Supplementary Figures for "Molecular Underpinnings of Retinal Traits Shared with Major Psychiatric Disorders": retina_supplementary_table_09_2026.xlsx

### Sheet: ST1.MiXeR
	Supplementary Table 1. Bivariate MiXeR
	Bivariate causal mixture model (MiXeR) results for the psychitric disorders: schizophrenia (SCZ), bipolar disorder (BD), major depresion (MD), ganglion cell inner plexiform layer thickness (GCIPL); retinal nerve fibre layer thickness (RNFL); vertical cup-disc ratio (VCDR)
	trait1	trait2	dice (mean)	dice (std)	pi1 (mean)	pi1 (std)	pi2 (mean)	pi2 (std)	pi12 (mean)	pi12 (std)	nc1@p9 (mean)	nc1@p9 (std)	nc2@p9 (mean)	nc2@p9 (std)	nc12@p9 (mean)	nc12@p9 (std)	rho_zero (mean)	rho_zero (std)	rho_beta (mean)	rho_beta (std)	rg (mean)	rg (std)	fraction_concordant_within_shared (mean)	fraction_concordant_within_shared (std)	best_vs_min_AIC	best_vs_max_AIC
	SCZ	GCIPL	0.0509847	0.0241081	0.00290862	6.88e-05	6.79e-05	3.8e-05	8.02e-05	3.85e-05	9275.92	219.35	216.447	121.183	255.894	122.882	-0.0081844	0.00225494	-0.065865	0.144267	-0.00589289	0.0140852	0.478807	0.0463886	3.11637	1.92025
	BD	GCIPL	0.0712762	0.0295876	0.00234495	8.99e-05	5.61e-05	3.7e-05	9.2e-05	3.81e-05	7478.32	286.656	179.048	118.019	293.293	121.457	-0.00362495	0.00277456	-0.227774	0.231892	-0.0270968	0.0220446	0.422159	0.0869496	1.75696	0.81294
	MD	GCIPL	0.0560222	0.0137866	0.00358187	0.000113638	4.06e-05	2.84e-05	0.000107498	2.67e-05	11423	362.406	129.519	90.4406	342.822	85.223	0.00548749	0.00213956	-0.715067	0.190511	-0.098553	0.0133266	0.227899	0.101666	1.40521	1.24505
	SCZ	RNFL	0.0482234	0.0194437	0.00291234	7.04e-05	0.000103213	3.41e-05	7.65e-05	3.12e-05	9287.8	224.539	329.159	108.734	244.014	99.6018	-0.0056445	0.00197432	0.567324	0.215574	0.0525831	0.0132968	0.703491	0.0962365	0.0214754	1.94978
	BD	RNFL	0.0644934	0.0212287	0.00235243	7.79e-05	9.52e-05	2.72e-05	8.45e-05	2.85e-05	7502.16	248.548	303.727	86.8923	269.447	90.8352	-0.00350853	0.00246105	0.429964	0.173628	0.0494826	0.0152279	0.644579	0.0628736	0.3642	2.1823
	MD	RNFL	0.0384331	0.0137607	0.00361484	0.000106962	0.000105197	3.48e-05	7.45e-05	2.8e-05	11528.1	341.114	335.487	111.093	237.687	89.1952	-0.000633697	0.00254373	-0.716484	0.244111	-0.0591003	0.0124105	0.217364	0.125751	-0.347809	2.59622
	SCZ	VCDR	0.0237742	0.0112325	0.0029502	6.83e-05	0.000219017	1.77e-05	3.87e-05	1.85e-05	9408.52	217.713	698.47	56.3101	123.303	58.9096	0.00223754	0.00196653	0.628644	0.210115	0.0242421	0.00761227	0.727016	0.0897684	1.3801	32.447
	BD	VCDR	0.0537411	0.0152725	0.00236435	7.28e-05	0.000185119	1.98e-05	7.26e-05	2.12e-05	7540.2	232.118	590.367	63.154	231.406	67.5635	-0.00132266	0.00269902	0.54877	0.142324	0.0475263	0.00904721	0.689831	0.06377	2.67349	17.8949
	MD	VCDR	0.0257986	0.0107967	0.00363869	0.000120772	0.000207006	2.29e-05	5.07e-05	2.05e-05	11604.2	385.157	660.166	73.0433	161.607	65.5172	-0.00214983	0.00195376	-0.569205	0.225137	-0.026046	0.00685507	0.296084	0.0961677	2.39074	28.2219
	GCIPL	RNFL	0.713672	0.0965765	3.13e-05	1.66e-05	6.29e-05	2.35e-05	0.000116813	1.91e-05	99.8115	52.815	200.644	74.9136	372.529	60.9966	0.528026	0.00146952	0.650336	0.0927486	0.459127	0.022967	0.727619	0.0402528	13.9337	4.05191
	GCIPL	VCDR	0.235992	0.0506692	0.000100323	2.27e-05	0.000209894	1.32e-05	4.78e-05	1.02e-05	319.943	72.464	669.375	42.0554	152.398	32.4111	-0.0644434	0.00232067	-0.451686	0.11505	-0.106324	0.0141195	0.349296	0.0423982	7.71703	53.8112
	RNFL	VCDR	0.441871	0.0657069	8.3e-05	2.08e-05	0.000160947	1.57e-05	9.67e-05	1.52e-05	264.68	66.2817	513.279	49.9847	308.494	48.5405	-0.0379091	0.0020477	-0.0320706	0.0301982	-0.0139076	0.0130352	0.489785	0.00962156	58.9748	27.7439

### Sheet: ST2.SCZ_GCIPL
	Supplementary Table 2. Genomic loci jointly associated with schizophrenia (SCZ) and ganglion cell inner plexiform layer thickness (GCIPL) at condFDR < .05
	Locus	Chr	MinBP	MaxBP	Lead SNP	Lead BP	A1 / A2	Nearest gene	conjFDR	OR for SCZ	SE in SCZ	P-value in SCZ	Beta in GCIPL	SE in GCIPL	P-value in GCIPL	Concordant effect directions
	1	1	44589058	44821870	rs2485653	44594966	G / A	KLF17	0.0491691	1.04373	0.0095	6.905e-06	-0.18961	0.051994	0.000266134	No
	2	1	243649330	243782009	rs1058304	243664857	C / T	AKT3	0.0452098	1.05633	0.0099	2.668e-08	-0.19826	0.053955	0.000238671	No
	3	2	172521827	172922663	rs2357061	172530949	T / C	DYNC1I2	0.0340129	1.03977	0.0097	6.126e-05	0.23426	0.052893	9.49948e-06	Yes
	4	5	87120801	88445458	rs35017470	87727104	T / C	TMEM161B	0.00300836	1.12851	0.024	4.478e-07	0.54155	0.12122	7.94145e-06	Yes
	5	5	106690481	106798189	rs252814	106721195	C / T		0.00866056	1.05211	0.0114	8.168e-06	-0.27443	0.064152	1.89322e-05	No
	6	6	30380366	30455886	rs61410672	30394671	G / A		0.0498246	0.91989	0.0216	0.0001101	-0.48644	0.1312	0.000209604	Yes
	7	6	84226380	84409255	rs217309	84365449	C / T	SNAP91	0.000261882	1.04907	0.0087	3.945e-08	-0.24375	0.048218	4.32414e-07	No
	8	6	108861264	109019323	rs2153960	108988184	G / A	FOXO3	0.00236793	1.04634	0.0093	1.218e-06	-0.48876	0.052199	8.22243e-21	No
	9	11	17001427	17421886	rs10832722	17035164	C / T	PLEKHA7	0.000875094	1.0497	0.0095	2.811e-07	-0.29883	0.051194	5.3555e-09	No
	10	17	43463493	44865603	rs117300236	44753350	A / G	NSF	0.000267876	0.94356	0.0106	4.452e-08	0.29059	0.057072	3.57273e-07	No
	11	18	77547535	77550145	rs12457876	77547535	A / G		0.0043502	0.94261	0.0108	4.833e-08	0.2433	0.05575	1.28086e-05	No
	12	21	47036348	47393611	rs11701130	47041808	G / T	PCBP3	0.00192574	1.05127	0.0102	8.998e-07	0.31122	0.055688	2.30781e-08	Yes

### Sheet: ST3.BIP_GCIPL
	Supplementary Table 3. Genomic loci jointly associated with bipolar disorder (BD) and ganglion cell inner plexiform layer thickness (GCIPL) at condFDR < .05
	Locus	Chr	MinBP	MaxBP	Lead SNP	Lead BP	A1 / A2	Nearest gene	conjFDR	OR for BIP	SE in BIP	P-value in BIP	Beta in GCIPL	SE in GCIPL	P-value in GCIPL	Concordant effect directions
	1	6	84226380	84409255	rs217286	84409255	A / G	SNAP91	0.0192095	1.03593	0.0079	7.438e-06	-0.22428	0.048629	4.00498e-06	No
	2	19	10744807	10853296	rs7248205	10770305	C / T	ILF3	0.0376594	0.96618	0.008	1.802e-05	0.19452	0.048732	6.57355e-05	No

### Sheet: ST4.MD_GCIPL
	Supplementary Table 4. Genomic loci jointly associated with major depression (MD) and ganglion cell inner plexiform layer thickness (GCIPL) at condFDR < .05
	Locus	Chr	MinBP	MaxBP	Lead SNP	Lead BP	A1 / A2	Nearest gene	conjFDR	OR for MD	SE in MD	P-value in MD	Beta in GCIPL	SE in GCIPL	P-value in GCIPL	Concordant effect directions
	1	1	153756191	154113274	rs61805529	153986341	A / G	NUP210L	0.0225703	1.02932	0.0046	3.656e-10	0.27265	0.069937	9.70063e-05	Yes
	2	2	172521827	172929537	rs973889	172579954	A / G	DYNC1I2	0.00347944	0.98098	0.0038	6.095e-07	-0.23632	0.052753	7.49722e-06	Yes
	3	2	185809292	185929179	rs72894912	185811831	G / A		0.0463498	0.97716	0.0056	3.458e-05	-0.31477	0.086114	0.000257336	Yes
	4	4	159651875	159874392	rs11726311	159812399	C / A	FNIP2	0.0288912	0.9862	0.0033	2.226e-05	-0.18966	0.049049	0.000110561	Yes
	5	5	87107762	87511832	rs13168787	87437079	G / A	TMEM161B	0.00898296	1.01694	0.0036	2.779e-06	-0.24721	0.050761	1.12073e-06	No
	6	6	84223760	84408045	rs12198480	84342600	C / T	SNAP91	0.0297433	0.986	0.0033	2.352e-05	0.29933	0.050666	3.49784e-09	No
	7	7	75044830	75196531	rs6963105	75097488	A / G	POM121C	0.0182465	0.98462	0.0035	9.504e-06	0.21602	0.047875	6.43873e-06	No
	8	11	17067849	17365209	rs1073443	17350394	C / T	NUCB2	0.00518906	1.01684	0.0034	1.138e-06	-0.28728	0.05199	3.30979e-08	No
	9	11	88287811	89055293	rs682290	88615667	C / T	GRM5	0.00114325	0.98187	0.0035	1.161e-07	-0.24371	0.050449	1.36584e-06	Yes
	10	17	43463493	44852612	rs1724390	43663247	C / A	PLEKHM1	0.00506589	0.97912	0.0042	5.332e-07	-0.24769	0.056788	1.29509e-05	Yes
	11	17	65825248	66098979	rs62084693	66036110	C / T	KPNA2	0.0080533	1.02102	0.0037	2.919e-08	0.23593	0.05587	2.4188e-05	Yes
	12	18	21075441	21165409	rs11663558	21133937	G / A	NPC1	0.0445364	0.98738	0.0031	3.695e-05	0.17523	0.047746	0.000243052	No
	13	19	47755305	47783866	rs2302985	47761543	T / C	CCDC9	0.012971	0.98472	0.0034	5.009e-06	0.1963	0.048162	4.59621e-05	No
	14	21	38715028	38845321	rs7283089	38817361	A / G	DYRK1A	0.0281782	0.98069	0.004	9.931e-07	-0.24131	0.063093	0.00013119	Yes

### Sheet: ST5.SCZ_RNFL
	Supplementary Table 5. Genomic loci jointly associated with schizophrenia (SCZ) and retinal nerve fibre layer thickness (RNFL) at condFDR < .05
	Locus	Chr	MinBP	MaxBP	Lead SNP	Lead BP	A1 / A2	Nearest gene	conjFDR	OR for SCZ	SE in SCZ	P-value in SCZ	Beta in RNFL	SE in RNFL	P-value in RNFL	Concordant effect directions
	1	2	48177487	48736839	rs61283909	48729851	G / A		0.0121206	1.04352	0.0095	7.15e-06	0.1565	0.038802	5.51061e-05	Yes
	2	2	172521827	172922663	rs1008151	172912098	G / A	METAP1D	0.031008	1.03728	0.0089	3.547e-05	0.16595	0.037432	9.30894e-06	Yes
	3	3	63820493	64008510	rs55917937	63894829	A / C	ATXN7	0.0275608	0.94582	0.0116	1.624e-06	-0.18824	0.049477	0.000142298	Yes
	4	6	31303394	31443436	rs7452226	31303394	A / G		0.0256857	1.06067	0.0106	2.439e-08	0.14769	0.038615	0.000131099	Yes
	5	6	108861264	109035704	rs2153960	108988184	G / A	FOXO3	0.00308929	1.04634	0.0093	1.218e-06	-0.21507	0.039761	6.38705e-08	No
	6	8	109241822	109424495	rs1448152	109278249	C / T	EIF3E	0.0371585	0.96522	0.0087	4.683e-05	0.17559	0.036549	1.56027e-06	No
	7	9	22798039	22798039	rs34529629	22798039	T / G		0.0258808	0.94507	0.0118	1.745e-06	0.19043	0.049817	0.000132343	No
	8	11	17001427	17421886	rs2008905	17184623	C / T	PIK3C2A	0.00722989	0.96041	0.0088	4.114e-06	0.15307	0.036668	2.99571e-05	No
	9	11	57369008	57681828	rs9645687	57676251	T / C	CTNND1	0.00106181	0.95332	0.0093	2.641e-07	-0.1832	0.039274	3.10456e-06	Yes
	10	12	57482252	57492996	rs324010	57482252	G / A	NAB2	0.0287807	0.96242	0.0087	1.047e-05	0.13779	0.036333	0.000149383	No
	11	14	103720902	104006716	rs8017887	103776818	C / A	EIF5	0.00632915	1.04342	0.0088	1.52e-06	0.15617	0.037152	2.63451e-05	Yes
	12	17	43463493	44865603	rs62062288	44096553	G / A	MAPT	8.41596e-05	1.06994	0.0112	1.651e-09	-0.23197	0.044119	1.4669e-07	No
	13	18	77547535	77550145	rs12457876	77547535	A / G		0.038067	0.94261	0.0108	4.833e-08	0.1574	0.042431	0.000207922	No
	14	22	29141241	29358802	rs5762870	29261159	C / T	ZNRF3	0.00515322	0.95715	0.0093	2.531e-06	0.17096	0.039852	1.79391e-05	No

### Sheet: ST6.BIP_RNFL
	Supplementary Table 6. Genomic loci jointly associated with bipolar disorder (BD) and retinal nerve fibre layer thickness (RNFL) at condFDR < .05
	Locus	Chr	MinBP	MaxBP	Lead SNP	Lead BP	A1 / A2	Nearest gene	conjFDR	OR for BIP	SE in BIP	P-value in BIP	Beta in RNFL	SE in RNFL	P-value in RNFL	Concordant effect directions
	1	2	48725407	48736839	rs61283909	48729851	G / A		0.0261552	1.03998	0.009	1.492e-05	0.1565	0.038802	5.51061e-05	Yes
	2	11	88266544	89058101	rs12365909	88805066	T / C	GRM5	0.000346139	0.95399	0.0084	2.211e-08	-0.19141	0.03832	5.91153e-07	Yes

### Sheet: ST7.MD_RNFL
	Supplementary Table 7. Genomic loci jointly associated with major depression (MD) and retinal nerve fibre layer thickness (RNFL) at condFDR < .05
	Locus	Chr	MinBP	MaxBP	Lead SNP	Lead BP	A1 / A2	Nearest gene	conjFDR	OR for MD	SE in MD	P-value in MD	Beta in RNFL	SE in RNFL	P-value in RNFL	Concordant effect directions
	1	2	172520642	172922663	rs7598246	172866359	T / C	METAP1D	0.00394678	1.02051	0.004	3.295e-07	0.18206	0.036895	8.07421e-07	Yes
	2	3	77174700	77299434	rs4683979	77239899	G / A	ROBO2	0.0133054	1.02	0.0036	3.476e-08	-0.16569	0.041164	5.70558e-05	No
	3	5	87125294	87466499	rs1427921	87387291	A / G	TMEM161B	0.0464411	1.01552	0.0037	2.402e-05	0.14737	0.040043	0.0002334	Yes
	4	11	17037793	17365209	rs214098	17291272	C / A	NUCB2	0.0317848	1.01542	0.0035	1.135e-05	-0.15405	0.039901	0.000113188	No
	5	11	31132257	31434104	rs176373	31136026	G / T	DCDC1	0.0192975	0.98383	0.0035	4.504e-06	-0.14831	0.037577	7.93597e-05	Yes
	6	11	57369008	57681828	rs12798206	57668479	T / G	CTNND1	0.00114004	0.97765	0.0033	5.538e-12	-0.18304	0.039184	3.00469e-06	Yes
	7	11	88176970	88976157	rs659197	88600814	A / G	GRM5	0.00126675	0.98226	0.0033	6.076e-08	-0.25337	0.037942	2.46604e-11	Yes
	8	17	43463493	44865603	rs2668632	44319366	C / T	KANSL1	0.000196039	0.97317	0.0046	4.198e-09	-0.22322	0.043942	3.79665e-07	Yes
	9	22	41637119	42043585	rs9607805	41854446	C / T	PHF5A	0.0367127	1.02132	0.0035	1.848e-09	0.15213	0.040891	0.000199251	Yes

### Sheet: ST8.SCZ_VCDR
	Supplementary Table 8. Genomic loci jointly associated with schizophrenia (SCZ) and vertical cup-disc ratio (VCDR) at condFDR < .05
	Locus	Chr	MinBP	MaxBP	Lead SNP	Lead BP	A1 / A2	Nearest gene	conjFDR	OR for SCZ	SE in SCZ	P-value in SCZ	Beta in VCDR	SE in VCDR	P-value in VCDR	Concordant effect directions
	1	1	8390051	8888842	rs11121172	8418644	C / C	RERE	0.000242682	1.05422	0.0093	1.308e-08	0.0274602	0.0053849	5.1e-09	Yes
	2	1	36565362	36586077	rs10908289	36573612	G / G	COL8A2	0.0475567	0.95609	0.0111	5.025e-05	-0.0249073	0.00670255	0.00012	Yes
	3	2	55989737	56111309	rs17369648	56082575	C / C	EFEMP1	0.0456421	1.04206	0.0101	4.687e-05	0.0498932	0.00612321	9.6e-18	Yes
	4	2	198213720	198952637	rs6726506	198846486	G / G	PLCL1	0.0376987	1.05876	0.0092	5.413e-10	0.0196548	0.00545588	8.7e-05	Yes
	5	2	213044255	213184956	rs13408933	213111513	T / T	ERBB4	0.0247261	1.04227	0.0086	1.606e-06	-0.0198057	0.00515977	4.5e-05	No
	6	3	48719638	49189195	rs7633840	48719638	T / T	NCKIPSD	0.0386139	1.03915	0.0093	3.489e-05	0.0355665	0.00557022	1.6e-11	Yes
	7	3	127710474	128095278	rs2999060	127900494	A / A	EEFSEC	0.0135355	1.05622	0.0121	5.698e-06	-0.0355044	0.0072459	2.3e-06	No
	8	4	54963756	55080317	rs2278142	54967709	C / C	GSX2	0.00354529	0.95657	0.0089	6.468e-07	0.043751	0.00528824	1.8e-18	No
	9	5	87513775	87778792	rs6865693	87715239	T / T	TMEM161B	0.0343588	1.04415	0.0103	2.834e-05	-0.0246126	0.00607859	1e-05	No
	10	5	125428809	125652524	rs17583361	125484103	T / T		0.0478967	0.93482	0.016	2.642e-05	-0.0330899	0.00930159	0.00013	Yes
	11	5	151941138	152494883	rs139369339	152167299	G / G	NMUR2	0.0382189	0.89458	0.0209	9.621e-08	0.0491178	0.0127465	8.9e-05	No
	12	6	30938128	32963016	rs3128981	31405620	A / A		0.00110903	1.05707	0.0101	4.089e-08	0.027723	0.00562003	6e-07	Yes
	13	8	27319905	27394257	rs11780471	27344719	G / G	EPHX2	0.023308	1.10263	0.0188	1.984e-07	0.0466937	0.0104902	4.1e-05	Yes
	14	10	104487382	104550079	rs10883768	104487973	T / T	SFXN2	0.0386959	1.05138	0.0121	3.503e-05	0.0283003	0.00731767	2.4e-05	Yes
	15	11	28591168	28694440	rs4636654	28642653	G / G	METTL15	0.0478967	1.04949	0.0089	4.892e-08	-0.0185516	0.00526537	0.00013	No
	16	11	57409538	57735431	rs1783976	57462752	T / T	ZDHHC5	0.000468518	0.95313	0.0087	3.284e-08	0.0309339	0.00515589	4.2e-10	No
	17	11	63785687	63785687	rs481557	63785687	A / A		0.039501	0.94601	0.0134	3.627e-05	0.0347611	0.00772652	4.8e-07	No
	18	11	65372518	65663547	rs7122657	65378028	C / C	MAP3K11	0.00160532	0.95342	0.0091	1.847e-07	0.0249729	0.00536365	9.7e-07	No
	19	14	71350617	71613451	rs17108967	71542168	T / T	PCNX1	0.0434532	0.96223	0.0091	2.432e-05	0.0183124	0.00543849	0.00011	No
	20	15	34644843	34650986	rs7162607	34650986	G / G		0.0141137	0.96079	0.0088	6.142e-06	-0.0233566	0.00521246	2.2e-06	Yes
	21	15	84588090	85419498	rs306206	85388653	A / A	ALPK3	0.00286292	1.05464	0.0098	5.861e-08	0.0270643	0.00582129	2.1e-06	Yes
	22	17	2017029	2220496	rs12603057	2112567	T / T	SMG6	0.00438215	1.0453	0.009	9.001e-07	0.0249634	0.00536438	3.1e-06	Yes
	23	22	29162506	29358802	rs6005928	29256258	T / T	ZNRF3	0.0211361	0.96012	0.0093	1.219e-05	-0.0283986	0.00564218	3.9e-07	Yes

### Sheet: ST9.BIP_VCDR
	Supplementary Table 9. Genomic loci jointly associated with bipolar disorder (BD) and vertical cup-disc ratio (VCDR) at condFDR < .05
	locus	Chr	MinBP	MaxBP	Lead SNP	Lead BP	A1 / A2	Nearest gene	conjFDR	OR for BIP	SE in BIP	P-value in BIP	Beta in VCDR	SE in VCDR	P-value in VCDR	Concordant effect directions
	1	1	227220437	227677723	rs78707022	227574765	A / A	CDC42BPA	0.0177256	1.06364	0.014	1.102e-05	-0.0589688	0.00949826	2.1e-11	No
	2	2	198213720	198952637	rs6726506	198846486	G / G	PLCL1	0.0326582	1.03884	0.0078	1.151e-06	0.0196548	0.00545588	8.7e-05	Yes
	3	3	36966449	37326663	rs2362826	37203360	T / T	LRRFIP2	0.0374919	0.96715	0.0081	3.599e-05	-0.0181905	0.00510997	9.5e-05	Yes
	4	3	185729753	185836372	rs7631721	185787334	A / A	ETV5	0.0150031	1.05369	0.0117	8.399e-06	-0.0300873	0.00738671	2.6e-05	No
	5	5	128876340	129103254	rs1422469	129082116	C / C	MINAR2	0.000956338	1.06194	0.0115	1.674e-07	0.0519366	0.00847405	3e-10	Yes
	6	6	31081940	31310302	rs9263708	31095270	T / T		0.0103505	1.04404	0.0093	3.425e-06	0.0268044	0.00581991	1.5e-05	Yes
	7	9	75851166	76200815	rs12351872	76192308	A / A	ANXA1	0.0494651	1.04237	0.0103	5.612e-05	0.0266894	0.00691197	3.3e-05	Yes
	8	9	77017768	77159265	rs11143998	77125408	C / C	RORB	0.0177663	0.96618	0.0078	1.106e-05	0.0221944	0.00536768	1.9e-05	No
	9	10	62050159	62160833	rs10761478	62072727	C / C	ANK3	0.018369	0.96686	0.0077	1.167e-05	0.0213568	0.00526511	1.7e-05	No
	10	11	28591168	28694440	rs10835362	28626786	G / G	METTL15	0.0438246	1.03749	0.0078	2.668e-06	-0.0184932	0.00526105	0.00014	No
	11	11	61405104	61528306	rs2017861	61481928	G / G	DAGLA	0.0492956	1.03697	0.0085	1.808e-05	-0.0192801	0.00574749	0.00017	No
	12	11	63785687	63785854	rs481557	63785687	A / A		0.00142996	0.93969	0.0121	2.861e-07	0.0347611	0.00772652	4.8e-07	No
	13	15	84641125	85392298	rs34342559	85331271	A / A	ZNF592	0.00542578	1.0539	0.0084	3.265e-10	0.0250221	0.00578062	5.9e-06	Yes
	14	17	2095712	2098417	rs2126202	2095712	C / C	SMG6	0.0217713	0.96705	0.0078	1.52e-05	-0.0236295	0.00515941	1.8e-06	Yes
	15	17	61043405	61528361	rs12601995	61299436	G / G	TANC2	0.0356982	1.04216	0.01	3.315e-05	0.0249556	0.00660289	2.3e-05	Yes

### Sheet: ST10.MD_VCDR
	Supplementary Table 10. Genomic loci jointly associated with major depression (MD) and vertical cup-disc ratio (VCDR) at condFDR < .05
	Locus	Chr	MinBP	MaxBP	Lead SNP	Lead BP	A1 / A2	Nearest gene	conjFDR	OR for MD	SE in MD	P-value in MD	Beta in VCDR	SE in VCDR	P-value in VCDR	Concordant effect directions
	1	1	8390051	8888842	rs3795310	8431607	C / C	RERE	0.00426108	0.98364	0.0032	1.804e-07	0.0215314	0.0051088	1.1e-05	No
	2	1	36592262	36658689	rs11263862	36632051	C / C	MAP7D1	0.0482597	0.9862	0.0034	3.699e-05	-0.0203613	0.00554561	0.00021	Yes
	3	1	80786312	80871734	rs6696084	80849656	T / T		0.0188484	0.98501	0.0032	1.872e-06	-0.019818	0.00522173	7.3e-05	Yes
	4	2	99954608	100080895	rs12479064	100046038	C / C	REV1	0.0424465	0.98206	0.0043	2.064e-05	-0.0235635	0.00641479	0.00022	Yes
	5	2	198213720	198952637	rs6726506	198846486	G / G	PLCL1	0.0294551	1.0142	0.0032	1.385e-05	0.0196548	0.00545588	8.7e-05	Yes
	6	3	48412246	49604904	rs6772452	49040462	A / A	P4HTM	0.000106301	1.02143	0.0035	2.136e-09	0.0328184	0.00605765	4.9e-08	Yes
	7	3	151992162	152216297	rs9839074	152215437	T / T	MBNL1	0.0476723	1.02194	0.0049	9.723e-06	0.0276088	0.00817242	0.00026	Yes
	8	3	185729753	185824004	rs58245033	185771638	C / C	ETV5	0.0197469	1.02092	0.0046	6.426e-06	-0.0291587	0.00738431	3.8e-05	No
	9	5	105229907	105419105	rs12523349	105285863	A / A		0.0323976	0.9862	0.0032	1.665e-05	-0.0206652	0.00515812	6.8e-05	Yes
	10	6	31081940	31316288	rs9263708	31095270	T / T		0.0293276	1.01786	0.0041	1.374e-05	0.0268044	0.00581991	1.5e-05	Yes
	11	6	100953047	101339400	rs9399694	101257877	A / A	ASCC3	0.0368912	0.97746	0.0031	9.624e-14	0.0196959	0.00515573	0.00018	No
	12	6	149874899	150244689	rs4870055	150169569	C / C	LRP11	0.0195731	0.9857	0.0032	6.32e-06	0.0344115	0.00546017	2.6e-10	No
	13	7	28373321	28407115	rs1860759	28398460	G / G	CREB5	0.0370044	0.98334	0.004	2.165e-05	-0.0307081	0.00514028	2.2e-09	Yes
	14	7	117502574	117672231	rs10282032	117628555	C / C	CTTNBP2	0.0246775	0.9862	0.0031	9.848e-06	-0.0220941	0.00524672	6.3e-07	Yes
	15	8	38014997	38231874	rs2932005	38231874	C / C	NSD3	0.030778	1.01633	0.0035	3.736e-06	-0.0205637	0.00542293	0.00014	No
	16	9	96403367	96472098	rs36174510	96445224	A / A	PHF2	0.0410129	0.98314	0.0039	1.379e-05	0.0211559	0.0053228	0.00021	No
	17	10	62124051	62193164	rs7073658	62175024	T / T	ANK3	0.032146	1.01359	0.0031	1.639e-05	0.0264136	0.00525885	5.2e-07	Yes
	18	10	76817358	76834921	rs4745762	76828323	C / C	DUSP29	0.0488529	0.98649	0.0033	2.753e-05	-0.0199459	0.00543618	0.00027	Yes
	19	10	98971960	99099397	rs10786333	99090390	A / A	FRAT2	0.0168754	0.98551	0.0031	3.587e-06	0.0200036	0.00524536	6.3e-05	No
	20	10	118900107	118917154	rs34155009	118901640	T / T		0.0414231	1.0142	0.0034	2.715e-05	-0.0236028	0.00519401	1.1e-05	No
	21	11	28591168	28710118	rs4636654	28642653	G / G	METTL15	0.0290942	1.02245	0.0034	3.843e-11	-0.0185516	0.00526537	0.00013	No
	22	11	30798288	31434104	rs176373	31136026	G / G	DCDC1	0.0163031	0.98383	0.0035	4.504e-06	0.0282859	0.00530358	5.1e-09	No
	23	11	31796560	31856654	rs60171845	31835468	A / A	PAX6	0.00749476	0.98089	0.004	1.143e-06	0.0295166	0.00657246	5.4e-07	No
	24	11	57411100	57756568	rs606731	57687338	G / G	CTNND1	0.0207451	0.9859	0.0032	7.07e-06	0.0319899	0.00517077	6e-10	No
	25	11	65217626	65343399	rs12789028	65326154	G / G	LTBP3	0.022194	0.98196	0.0041	8.016e-06	0.0675154	0.0064466	2.3e-26	No
	26	12	84206503	84994742	rs17815728	84508840	T / T		0.00377151	0.97961	0.004	3.694e-07	0.0410602	0.00649465	3.3e-13	No
	27	12	108072102	108168585	rs4964617	108147982	C / C	PRDM4	0.0350571	0.9857	0.0034	1.947e-05	-0.0373856	0.00524132	3.7e-12	Yes
	28	12	121192318	121364503	rs610578	121194565	A / A	SPPL3	0.0368912	0.9857	0.0033	1.077e-05	-0.0182259	0.00541296	0.00018	Yes
	29	13	53617781	54053513	rs8001960	53886795	C / C	OLFM4	0.00205358	1.01633	0.0031	1.435e-07	-0.0239909	0.0051945	8.5e-07	No
	30	15	101718097	101794473	rs8032007	101790817	A / A	CHSY1	0.0415698	0.98541	0.0035	2.734e-05	0.0265032	0.00555642	2.9e-06	No
	31	16	51172677	51190740	rs11645288	51172677	G / G	SALL1	0.000607516	0.97932	0.0037	2.404e-08	0.0353985	0.00655211	2.5e-07	No
	32	17	45377577	45791123	rs62076542	45558090	C / C	EFCAB13	0.00184459	1.0203	0.0038	1.212e-07	-0.0278217	0.0051568	2.4e-09	No
	33	20	31093514	31180217	rs4911241	31140165	C / C	NOL4L	0.0254814	0.98413	0.0036	1.045e-05	0.0223464	0.00610567	8.6e-05	No
	34	20	45753514	45841052	rs6063077	45787261	C / C	EYA2	0.000426314	1.01959	0.0032	1.221e-09	0.0255517	0.00524733	5.7e-07	Yes
	35	22	46398509	46409177	rs28609483	46407286	A / A	WNT7B	0.020524	1.01542	0.0034	6.922e-06	-0.0197712	0.00526365	5.3e-05	No
